# Outdoor air pollution and the risk of asthma exacerbations in single lag0 and lag1 exposure patterns: A systematic review and meta-analysis

**DOI:** 10.1101/2021.02.04.21251113

**Authors:** Junjun Huang, Xiaoyu Yang, Fangfang Fan, Yan Hu, Xi Wang, Sainan Zhu, Guanhua Ren, Guangfa Wang

## Abstract

**Background:** Asthma exacerbations accelerate the disease progression, as well as increases the incidence of hospitalizations and deaths. There have been studies on the effects of outdoor air pollution and asthma exacerbations; however, evidence regarding single lag0 and lag1 exposure patterns is inconclusive.

**Objective:** To synthesize evidence regarding the relationship between outdoor air pollution and the asthma exacerbation risk in single lag0 and lag1 exposure patterns.

**Methods:** We performed a systematic literature search using PubMed, Embase, Cochrane Library, Web of Science, ClinicalTrials, China National Knowledge Internet, Chinese BioMedical, and Wanfang databases until August 1^st^, 2020. Additionally, we reviewed the reference lists of the relevant articles. Two authors independently evaluated the eligible articles and performed structured extraction of relevant information. Pooled relative risks (RRs) and 95% confidence intervals (CIs) of lag0 and lag1 exposure patterns were estimated using the random-effect models.

**Results:** Eighty-four studies met the eligibility criteria and provided sufficient information for meta-analysis. Outdoor air pollutants were associated with significantly increased risks of asthma exacerbations in both single lag0 and lag1 exposure patterns [lag0: RR (95%CI) (pollutants), 1.057(1.011, 1.103) (air quality index; AQI), 1.007(1.005, 1.010) (PM_2.5_), 1.009(1.005, 1.012) (PM_10_), 1.010(1.006, 1.014) (NO_2_), 1.030(1.011, 1.048) (CO), 1.005(1.002, 1.009) (O_3_); lag1: RR (95%CI) (pollutants), 1.064(1.022, 1.106) (AQI), 1.005(1.002, 1.008) (PM_2.5_), 1.007(1.004, 1.011) (PM_10_), 1.008(1.004, 1.012) (NO_2_), 1.025(1.007, 1.042) (CO), 1.010(1.006, 1.013) (O_3_)], except SO_2_ [lag0: RR (95%CI), 1.004(1.000, 1.007); lag1: RR (95%CI), 1.003(0.999, 1.006)]. Subgroup analyses revealed stronger effects in children and asthma exacerbations associated with other events (including symptoms, lung function changes, and medication use as required).

**Conclusion:** These findings demonstrate that outdoor air pollution significantly increases the asthma exacerbation risk in single lag0 and lag1 exposure patterns.

**PROSPERO registration number:** CRD42020204097 (https://www.crd.york.ac.uk/PROSPERO).

**Strengths and limitations of this study:**

- We performed a systematic literature search of six databases (with no specified start date or language limitation).
- Secondary references were included.
- Publication bias was assessed by applying Begg’s and Egger’s tests.
- This study focused on the association between outdoor air pollution and the asthma exacerbation risk in single lag0 and lag1 exposure patterns.
- There were few available studies regarding the AQI, other events, and death analyses.
