## Supplementary material for "Outdoor air pollution and the risk of asthma exacerbations in single lag0 and lag1 exposure patterns: A systematic review and meta-analysis": Table S2. The quality scores and the main characteristics of the eligible studies

### Sheet: total
Author, publication year, (location)	Subgroup	Study population	Sample size	Period (years)	Lag pattern	Quality score	Outcome measures	Measurements of exposure and concentration (mean)
								AQI (unit)	PM2.5 (μg/m3)	PM10 (μg/m3)	CO (mg/m3)	SO2 (μg/m3)	NO2 (μg/m3)	O3 (μg/m3)
Hajat S21, 1999, (UK)	General	General	38653	3	Lag0	5	Outpatient visits						69	37.5
Chimonas MAR40, 2007, (USA)	0-20years old	Children	11037	3.5	Lag0	2	Outpatient visits		6.1	27.6
Mehta AJ51, 2012, (Switzerland)	Adults	Adults	167	2	Lag0	1	Outpatient visits						33.9
Tian Y56, 2017, (China)	Adults	Adults	928607	2	Lag0	5	Outpatient visits		99.5
Medina S70, 1997, (France)	General	General	10227	4	Lag0	5	Outpatient visits							34
Lu P81, 2020, (China)	General	General	143057	3	Lag0	3	Outpatient visits		NA	NA		NA	NA
Zuo B85, 2019, (China)	General	General	3520	3	Lag0	4	Outpatient visits		42.8
Zhu L98, 2015, (China)	Children	Children	3916	3	Lag0	4	Outpatient visits	100.4
Zhang H101, 2020, (China)	General	General	173747	7	Lag0	4	Outpatient visits	92
Halonen JI20, 2008, (Finland)	Children	Children	4807	6	Lag0	5	ER visits		NA		NA		NA
Galan I22, 2003, (Spain)	General	General	4827	3	Lag0	5	ER visits			32.1		23.6	67.1	45.8
Stieb DM23, 2009, (Canada)	General	General	83563	10	Lag0	5	ER visits		20.6	8.3	0.8	14.6	37.6	40
Wilson AM24, 2005, (USA)	Portland city	General	5402	2	Lag0	5	ER visits					31.7		92.4
Wilson AM24, 2005, (USA)	Manchester city	General	1898	2	Lag0	5	ER visits					47.1		NA
Szyszkowicz M25，2008, (Canada)	0-10years old	General	18891	10	Lag0	4	ER visits							39.9
Szyszkowicz M25，2008, (Canada)	>10years old	General	43672	10	Lag0	4	ER visits		8.5					39.9
Tenias JM27, 1998, (Spain)	Adults	Adults	734	3	Lag0	4	ER visits					26.6	57.7
Lee SW28, 2019, (Korea)	General	General	28824	5	Lag0	5	ER visits							NA
Mohr LB29, 2008, (USA)	Spring	Children	3843	2	Lag0	3	ER visits					NA		NA
Mohr LB29, 2008, (USA)	Summer	Children	1875	2	Lag0	3	ER visits					NA		NA
Mohr LB29, 2008, (USA)	Fall	Children	4544	2	Lag0	3	ER visits					NA		NA
Mohr LB29, 2008, (USA)	Winter	Children	3082	2	Lag0	3	ER visits					NA		NA
Castellsague J30，1995, (Spain)	Summer	Adults	1242	4	Lag0	3	ER visits					40.8	104	84.3
Castellsague J30，1995, (Spain)	Winter	Adults	1763	4	Lag0	3	ER visits					52	100.8	56.6
Cirera L33, 2012, (Spain)	General	General	1617	4	Lag0	4	ER visits							80
Babin S34, 2008, (USA)	General	General	61218	11	Lag0	4	ER visits		NA
Cassino C35, 1999, (USA)	Adults	Adults	285	3.5	Lag0	4	ER visits				1.2	29.4	92.4	37.5
Mar TF36, 2009, (USA)	0-18years old	General	1137	4	Lag0	3	ER visits							1.75
Mar TF36, 2009, (USA)	>18 years old	General	2080	4	Lag0	3	ER visits							1.75
Cadelis G37, 2014, (France)	dust-affected	Children	836	1	Lag0	3	ER visits			49.7
Cadelis G37, 2014, (France)	dust-free	Children	836	1	Lag0	3	ER visits			19.2
Abe T39, 2009, (Japan)	Adults	General	5666	3.5	Lag0	2	ER visits				1.4	15.1
Abe T39, 2009, (Japan)	Children	General	781	3.5	Lag0	2	ER visits				1.4	15.1
Pothirat C41, 2016, (Tailand)	Adults	Adults	223	4	Lag0	4	ER visits			NA
Paulu C42, 2008, (USA)	General	General	8020	4	Lag0	5	ER visits		8.5					83.6
Jalaludin B43, 2008, (Australia)	Children	Children	317724	5	Lag0	5	ER visits		9.4	16.8	1	3.1	47.6	67.7
Boutin-Forzano S47, 2004, (France)	General	General	549	1	Lag0	3	ER visits					22.5	34.9	50.1
Yamazaki S48, 2013, (Japan)	Spring	Children	224	2	Lag0	3	ER visits		22.5	41			25.7	77.6
Yamazaki S48, 2013, (Japan)	Summer	Children	213	2	Lag0	3	ER visits		21.3	34.2			17.7	48.2
Yamazaki S48, 2013, (Japan)	Fall	Children	340	2	Lag0	3	ER visits		19.8	32.6			21.9	46
Yamazaki S48, 2013, (Japan)	Winter	Children	179	2	Lag0	3	ER visits		21.1	29.5			26.4	49.2
Santus P49, 2012, (Italy)	General	General	3569	2	Lag0	3	ER visits		32.8	47.1	1.5	4.1	102.6	74.3
Hopke PK50, 2019, (USA)	Adults	Adults	783927	11	Lag0	3	ER visits		NA
Laurent O52, 2008, (France)	General	General	4677	5	Lag0	2	ER visits						36
Gleason JA55, 2014, (USA)	Children	Children	21854	4	Lag0	5	ER visits		NA					NA
Tian Y56, 2017, (China)	Adults	Adults	40063	2	Lag0	5	ER visits		99.5
Raun LH57, 2014, (USA)	General	General	11754	7	Lag0	3	ER visits		NA		NA	NA	NA	NA
Thompson AJ68, 2001, (Ireland)	Children	Children	4157	3	Lag0	5	ER visits						43.6	38.4
Glad JA82, 2012, (USA)	General	General	10183	4	Lag0	3	ER visits		NA					NA
Hwang SL83, 2017, (China)	General	General	6222	1	Lag0	5	ER visits		27.8
Schwartz J84, 1993, (USA)	General	General	2809	1	Lag0	4	ER visits			29.6
Byers N88, 2016, (USA)	General	General	165056	4	Lag0	5	ER visits		13.6			28.9
Chi R89, 2019, (China)	General	General	2251	3	Lag0	4	ER visits		79.2
Smargiassi A92, 2009, (Canada)	Children	Children	1579	8	Lag0	4	ER visits					12.3
Sunyer J95, 2003, (Europa)	Children	General	51226	9	Lag0	2	ER visits					NA
Sunyer J95, 2003, (Europa)	Adults	General	44986	9	Lag0	2	ER visits					NA
Romieu I100, 1995, (Mexico)	0-16years old	Children	395	6months	Lag0	3	ER visits					200.2
Pan R12, 2020, (China)	0-18 years old	Children	32238	4	Lag0	4	Hospitalizations	NA
Chimonas MAR40, 2007, (USA)	0-20years old	Children	280	3.5	Lag0	2	Hospitalizations		6.1	27.6
Hopke PK50, 2019, (USA)	Adults	Adults	211242	11	Lag0	3	Hospitalizations		NA
Tian Y56, 2017, (China)	Adults	Adults	9988	2	Lag0	5	Hospitalizations		99.5
Samoli E58, 2011, (Greece)	Children	Children	3601	3	Lag0	5	Hospitalizations			43.9		16.8	84.8	70.9
Fusco D59, 2001, (Italy)	General	General	4635	2	Lag0	5	Hospitalizations				3.6	9.1	86.7	27
Anderson HR60, 1998, (UK)	Adults	General	23528	5	Lag0	5	Hospitalizations						76.4
Anderson HR60, 1998, (UK)	Children	General	35022	5	Lag0	5	Hospitalizations							33.2
Lee SL61, 2010, (China)	0-18years old	Children	26663	5	Lag0	5	Hospitalizations		45.3	56.1		17.7	64.7	28.6
Petroeschevsky A62, 2001, (Australia)	Children	General	7597	8	Lag0	5	Hospitalizations					11.7	28.5
Petroeschevsky A62, 2001, (Australia)	Adults	General	4968	8	Lag0	5	Hospitalizations					11.7
Ko FWS63, 2007, (China)	General	General	69176	6	Lag0	5	Hospitalizations		36.4	52.5		18.8	53.2	43.4
Krmpotic D64, 2011, (Croatia)	Adults	Adults	808	3	Lag0	5	Hospitalizations			39	0.8
Morgan G66, 2010, (Australia)	Children	General	40213	8.5	Lag0	5	Hospitalizations			NA
Morgan G66, 2010, (Australia)	Adults	General	25235	8.5	Lag0	5	Hospitalizations			NA
Fletcher T67, 2000, (Brazil)	Children	Children	6205	2	Lag0	4	Hospitalizations				7.2
Morgan G69, 1998, (Australia)	Children	General	28303	5	Lag0	5	Hospitalizations						30.8
Morgan G69, 1998, (Australia)	Adults	General	16434	5	Lag0	5	Hospitalizations						30.8	53.5
Son JY71, 2013, (Korea)	General	General	33099	6	Lag0	4	Hospitalizations			52.4	1	15.7	48	71.7
Ye F75, 2001, (Japan)	Adults	Adults	2200	15	Lag0	3	Hospitalizations			46
Amancio CT80, 2012, (Brazil)	0-19years old	Children	841	2	Lag0	4	Hospitalizations			25.2		4.6		74.3
Cai J90, 2014, (China)	General	General	15678	7	Lag0	4	Hospitalizations			88		45	60
Smargiassi A92, 2009, (Canada)	Children	Children	263	8	Lag0	4	Hospitalizations					12.3
Zu K94, 2017, (USA)	General	General	155243	12	Lag0	3	Hospitalizations							68.9
Kim H97, 2017, (Korea)	General	General	128568	8	Lag0	4	Hospitalizations		30	57
Liu Y32, 2019, (China)	General	General	4454	5	Lag0	4	Deaths		65	103.2	1.2	20.3	37.1	92
Zhang Y93, 2020, (China)	General	General	1385	10	Lag0	4	Deaths			116.6		53.4	60.7
Kim S19, 2012, (Korea)	Adults	Adults	41	4	Lag0	3	Other events					NA
Rabinovitch N44, 2006, (USA)	Year1	Children	37	2	Lag0	3	Other events		7.4
Rabinovitch N44, 2006, (USA)	Year2	Children	57	2	Lag0	3	Other events		9.1
Slaughter JC74, 2003, (USA)	Children	Children	4299	58days	Lag0	1	Other events		NA	NA	NA
Yu O79, 2000, (USA)	Children	Children	133	58days	Lag0	2	Other events			10.4	2	20.8
James KA96, 2018, (USA)	General	General	3376	9	Lag0	4	Other events			27.5
Su JG99, 2017, (USA)	General	General	10475	2	Lag0	2	Other events	NA		NA		NA	NA	NA
Hajat S21, 1999, (UK)	General	General	38653	3	Lag1	5	Outpatient visits			28.5		21.2	69	37.5
Mehta AJ51, 2012, (Switzerland)	Adults	Adults	167	2	Lag1	1	Outpatient visits						33.9
Tian Y56, 2017, (China)	Adults	Adults	928607	2	Lag1	5	Outpatient visits		99.5
Medina S70, 1997, (France)	Adults	General	7305	4	Lag1	5	Outpatient visits							34
Lu P81, 2020, (China)	General	General	143057	3	Lag1	3	Outpatient visits		NA	NA		NA	NA
Zuo B85, 2019, (China)	General	General	3520	3	Lag1	4	Outpatient visits		42.8
Zhu L98, 2015, (China)	Children	Children	3916	3	Lag1	4	Outpatient visits	100.4
Zhang H101, 2020, (China)	General	General	173747	7	Lag1	4	Outpatient visits	92
Halonen JI20, 2008, (Finland)	Children	Children	4807	6	Lag1	5	ER visits		NA
Galan I22, 2003, (Spain)	General	General	4827	3	Lag1	5	ER visits			32.1		23.6	67.1	45.8
Stieb DM23, 2009, (Canada)	General	General	83563	10	Lag1	5	ER visits		20.6	8.3	0.8	14.6	37.6	40
Szyszkowicz M25，2008, (Canada)	0-10years old	General	18891	10	Lag1	4	ER visits							39.9
Szyszkowicz M25，2008, (Canada)	>10years old	General	43672	10	Lag1	4	ER visits							39.9
Norris G26, 1999, (USA)	0-18years old	Children	1458	27months	Lag1	4	ER visits			21.7	2
Tenias JM27, 1998, (Spain)	Adults	Adults	734	3	Lag1	4	ER visits							62.8
Jaffe DH31，2003, (USA)	Cincinnati	General	1171	5	Lag1	4	ER visits						102.7
Jaffe DH31，2003, (USA)	Cleveland	General	2275	5	Lag1	4	ER visits						98.6
Cassino C35, 1999, (USA)	Adults	Adults	285	3.5	Lag1	4	ER visits				1.2	29.4	92.4	37.5
Mar TF36, 2009, (USA)	0-18years old	General	1137	4	Lag1	3	ER visits							1.75
Mar TF36, 2009, (USA)	>18 years old	General	2080	4	Lag1	3	ER visits							1.75
Pothirat C41, 2016, (Tailand)	Adults	Adults	223	4	Lag1	4	ER visits			NA
Paulu C42, 2008, (USA)	General	General	8020	4	Lag1	5	ER visits		8.5					83.6
Jalaludin B43, 2008, (Australia)	Children	Children	317724	5	Lag1	5	ER visits		9.4	16.8	1	3.1	47.6	67.7
Lavigne E45, 2012, (Canada)	General	General	3728	7	Lag1	5	ER visits		7.3		0.4	5.3	17.4	41.5
Tolbert PE46, 2000, (USA)	0-<16years old	Children	5934	2	Lag1	3	ER visits			38.9				126.9
Boutin-Forzano S47, 2004, (France)	General	General	549	1	Lag1	3	ER visits					22.5	34.9	50.1
Santus P49, 2012, (Italy)	General	General	3569	2	Lag1	3	ER visits		32.8	47.1	1.5	4.1	102.6	74.3
Pereira G53, 2010, (Australia)	Male	General	341	5	Lag1	2	ER visits						12.9
Pereira G53, 2010, (Australia)	Female	General	262	5	Lag1	2	ER visits						12.9
Evans KA54, 2014, (USA)	Children	Children	71	3	Lag1	4	ER visits		8.6		0.5	15.4		55.9
Gleason JA55, 2014, (USA)	Children	Children	21854	4	Lag1	5	ER visits		NA					NA
Tian Y56, 2017, (China)	Adults	Adults	40063	2	Lag1	5	ER visits		99.5
Raun LH57, 2014, (USA)	General	General	11754	7	Lag1	3	ER visits		NA		NA	NA	NA	NA
Castner J76, 2018, (USA)	General	General	76651	5	Lag1	4	ER visits		10.3				28.1
Glad JA82, 2012, (USA)	General	General	10183	4	Lag1	3	ER visits		NA					NA
Byers N88, 2016, (USA)	General	General	165056	4	Lag1	5	ER visits		13.6			28.9
Chi R89, 2019, (China)	General	General	2251	3	Lag1	4	ER visits		79.2
Smargiassi A92, 2009, (Canada)	Children	Children	1579	8	Lag1	4	ER visits					12.3
Romieu I100, 1995, (Mexico)	0-16years old	Children	395	6months	Lag1	3	ER visits							192.6
Pan R12, 2020, (China)	0-18 years old	Children	32238	4	Lag1	4	Hospitalizations	NA
Chimonas MAR40, 2007, (USA)	0-20years old	Children	280	3.5	Lag1	2	Hospitalizations		6.1	27.6
Tian Y56, 2017, (China)	Adults	Adults	9988	2	Lag1	5	Hospitalizations		99.5
Fusco D59, 2001, (Italy)	General	General	4635	2	Lag1	5	Hospitalizations				3.6	9.1	86.7	27
Anderson HR60, 1998, (UK)	General	General	63039	5	Lag1	5	Hospitalizations					32		33.2
Lee SL61, 2010, (China)	0-18years old	Children	26663	5	Lag1	5	Hospitalizations		45.3	56.1		17.7	64.7	28.6
Petroeschevsky A62, 2001, (Australia)	Children	General	7597	8	Lag1	5	Hospitalizations							40.7
Petroeschevsky A62, 2001, (Australia)	Adults	General	4968	8	Lag1	5	Hospitalizations						28.5
Ko FWS63, 2007, (China)	General	General	69176	6	Lag1	5	Hospitalizations		36.4	52.5		18.8	53.2	43.4
Romero-Placeres M65, 2004, (Cuba)	General	General	44029	2	Lag1	5	Hospitalizations			59.2		21.1
Morgan G66, 2010, (Australia)	Children	General	40213	8.5	Lag1	5	Hospitalizations			NA
Morgan G66, 2010, (Australia)	Adults	General	25235	8.5	Lag1	5	Hospitalizations			NA
Morgan G69, 1998, (Australia)	Children	General	28303	5	Lag1	5	Hospitalizations							53.5
Son JY71, 2013, (Korea)	General	General	33099	6	Lag1	4	Hospitalizations			52.4	1	15.7	48	71.7
Ueda K72, 2010, (Japan)	Children	Children	3427	6	Lag1	4	Hospitalizations					12.9	37.2
Lee JT73，2002, (Korea)	Children	Children	6436	2	Lag1	4	Hospitalizations			64				77.1
Mei L77, 2004, (Canada)	Male-Low	Children	1271	12	Lag1	4	Hospitalizations				1.2	13.6	38.3	60
Mei L77, 2004, (Canada)	Male-High	Children	1060	12	Lag1	4	Hospitalizations				1.2	13.6	38.3	60
Mei L77, 2004, (Canada)	Female-Low	Children	754	12	Lag1	4	Hospitalizations				1.2	13.6	38.3	60
Mei L77, 2004, (Canada)	Female-High	Children	669	12	Lag1	4	Hospitalizations				1.2	13.6	38.3	60
Schouten JP78, 1996, (Netherlands)	General	General	4963	12	Lag1	4	Hospitalizations					28		69
Amancio CT80, 2012, (Brazil)	0-19years old	Children	841	2	Lag1	4	Hospitalizations			25.2		4.6		74.3
Lin M86, 2002, (Canada)	Male	Children	4629	13	Lag1	4	Hospitalizations		17.99	30.16
Lin M86, 2002, (Canada)	Female	Children	2690	13	Lag1	4	Hospitalizations		17.99	30.16
Lin M87, 2003, (Canada)	Male	Children	4629	13	Lag1	4	Hospitalizations				1.5	15.3	51.8	65
Lin M87, 2003, (Canada)	Female	Children	2690	13	Lag1	4	Hospitalizations				1.5	15.3	51.8	65
Cai J90, 2014, (China)	General	General	15678	7	Lag1	4	Hospitalizations			88		45	60
Slaughter JC91, 2005, (USA)	General	General	1883	7	Lag1	4	Hospitalizations		NA	NA	NA
Smargiassi A92, 2009, (Canada)	Children	Children	263	8	Lag1	4	Hospitalizations					12.3
Zu K94, 2017, (USA)	General	General	155243	12	Lag1	3	Hospitalizations							68.9
Kim H97, 2017, (Korea)	General	General	128568	8	Lag1	4	Hospitalizations		30	57
Liu Y32, 2019, (China)	General	General	4454	5	Lag1	4	Deaths		65	103.2	1.2	20.3	37.1	92
Zhang Y93, 2020, (China)	General	General	1385	10	Lag1	4	Deaths			116.6		53.4	60.7
Kim S19, 2012, (Korea)	Adults	Adults	41	4	Lag1	3	Other events					NA
Mortimer KM38, 2002, (USA)	Decline in PEFR	Children	14	3months	Lag1	2	Other events							102.7
Mortimer KM38, 2002, (USA)	Symptom	Children	12	3months	Lag1	2	Other events							102.7
Slaughter JC74, 2003, (USA)	Children	Children	4299	58days	Lag1	1	Other events		NA	NA	NA
Yu O79, 2000, (USA)	Children	Children	133	58days	Lag1	2	Other events			10.4	2	20.8
James KA96, 2018, (USA)	General	General	3376	9	Lag1	4	Other events			27.5
Su JG99, 2017, (USA)	General	General	10475	2	Lag1	2	Other events	NA		NA		NA	NA	NA
